# Systematic comparison of quantity and quality of RNA recovered with commercial FFPE tissue extraction kits

**DOI:** 10.1101/2024.03.17.24304077

**Authors:** Sukoluhle Dube, Sharefa Al-Mannai, Li Liu, Sara Tomei, Apryl Sanchez, William Mifsud, Davide Bedognetti, Wouter Hendrickx, Christophe Michel Raynaud

## Abstract

**Background:** FFPE tissue samples are commonly used in biomedical research and are a valuable source for next-generation sequencing in oncology, however, extracting RNA from these samples can be difficult the quantity and quality achieved can impact the downstream analysis. This study compared the effectiveness of seven different commercially available RNA extraction kits specifically designed for use with FFPE samples in terms of the quantity and quality of RNA recovered.

**Methods:** This study used 9 samples of FFPE tissue from three different types of tissue (Tonsil, Appendix and lymph node of B-cell lymphoma) to evaluate RNA extraction methods. Three sections of 20μm of each sample were combined per sample. The slices were distributed in a systematic manner to prevent any biases. Each of the 7 commercially available RNA extraction kits were used according to manufacturer’s instructions, with each sample being tested in triplicate resulting in a total of 189 extractions. The concentration, RNA integrity number (RIN) and DV200 of each extraction was analysed using a LabChip to determine the quantity and quality of the recovered RNA.

**Results:** This study found that despite processing the FFPE samples in the same standardized way, there were disparities in the quantity and quality of RNA recovered across the different tissue types. Additionally, the study found notable differences in the quantity of RNA recovered when using different extraction kits. In terms of quality, three of the kits performed better than the other four in terms of RNA integrity number (RIN) and DV200 values.

**Conclusion:** Though many laboratories have developed their own protocols for specific tissue types, using commercially available kits is still a popular option. Although these kits use similar processes and extraction procedures, the amount and quality of RNA obtained can vary greatly between kits. In this study, among the kits tested, while the Roche kit, provided a nearly systematic better-quality recovery than other kits, the ReliaPrep FFPE Total RNA miniprep from Promega yielded the best ratio of both quantity and quality on the tested tissue samples.
