## Supplemental Table 1 for "Systematic comparison of quantity and quality of RNA recovered with commercial FFPE tissue extraction kits"

### Sheet: Sheet1
	Kit	Total volume	Conc. (ng/ul)	sample name	DV 200		RIN	UV-VIS CONC (ng/ul)	OD260/280	OD230/260
1	Qiagen	14	1043.14	Tonsil 1/1	0.765	0.765	4.9	1439	2.1	2.1
2	Qiagen	14	849.96	Tonsil 1/2	0.69	0.69	3.6	1505	2.08	2.08
3	Qiagen	14	911.49	Tonsil 1/3	0.62	0.62	3.2	1821	2.1	2.08
4	Qiagen	14	717.55	Tonsil 2/1	0.382	0.382	2.6	2125	2.05	2.03
5	Qiagen	14	627.29	Tonsil 2/2	0.373	0.373	2.6	1757	2.07	2.06
6	Qiagen	14	745.88	Tosil 2/3	0.43	0.43	2.7	1636	2.1	2.07
7	Qiagen	14	758.84	Tonsil 3/1	0.445	0.445	2.7	2486	1.97	1.92
8	Qiagen	14	805.53	Tonsil 3/2	0.43	0.43	2.7	2615	1.98	1.97
9	Qiagen	14	664.65	Tonsil 3/3	0.402	0.402	2.6	1808	2.05	2.06
10	Qiagen	14	8.28	Appendix 1/1	0.372	0.372		17.4	1.96	1.55
11	Qiagen	14	48.31	appendix 1/2	0.262	0.262	2.8	140.5	1.87	1.25
12	Qiagen	14	18.05	Appendix 1/3	0.325	0.325	3.1	60.99	1.81	1.03
13	Qiagen	14	29.29	Appendix 2/1	0.274	0.274	2.8	101.5	1.75	0.88
14	Qiagen	14	14.71	Appendix 2/2	0.247	0.247	3	54	1.88	1.4
15	Qiagen	14	23.92	Appendix 2/3	0.242	0.242	2.8	108.9	1.86	1.4
16	Qiagen	14	59.51	Appendix 3/1	0.173	0.173	2.8	250.6	1.88	1.14
17	Qiagen	14	78.7	Appendix 3/2	0.18	0.18	2.7	340	1.88	1.32
18	Qiagen	14	9	Appendix 3/3	0.179	0.179	2.8	32.6	1.86	1.52
19	Qiagen	14	32.21	Bcell 1/1	0.3	0.3	2.8	80	1.88	1.82
20	Qiagen	14	38.82	Bcell 1/2	0.297	0.297	2.7	107.6	1.91	1.92
21	Qiagen	14	59.18	Bcell 1/3	0.413	0.413	2.9	173.6	1.99	1.96
22	Qiagen	14	38.69	Bcell 2/1	0.263	0.263	2.5	107	1.9	1.85
23	Qiagen	14	14.69	Bcell 2/2	0.29	0.29	2.7	43.3	1.88	1.79
24	Qiagen	14	31.76	Bcell 2/3	0.429	0.429	2.9	91.35	1.91	1.92
25	Qiagen	14	234.05	Bcell 3/1	0.397	0.397	2.9	50.3	1.93	1.92
26	Qiagen	14	92.51	Bcell 3/2	0.338	0.338	2.7	214.8	1.93	1.89
27	Qiagen	14	36.66	Bcell 3/3	0.248	0.248	2.6	95.59	1.88	1.78
28	Promega	30	696.34	Tonsil 1/4	0.857	0.857	5.7	849	2.09	1.82
29	Promega	30	421.49	Tonsil 1/5	0.813	0.813	5.1	591.1	2.02	1.93
30	Promega	30	380.47	Tonsil 1/6	0.866	0.866	5.7	672.6	2.04	1.74
31	Promega	30	912.6	Tonsil 2/4	0.775	0.775	5.4	1371	2	2
32	Promega	30	210.84	Tonsil 2/5	0.796	0.796	5.2	335.3	2	1.9
33	Promega	10	1050.45	Tosil 2/6	0.813	0.813	6	1374	2	1.76
34	Promega	30	663.16	Tonsil 3/4	0.896	0.896	6.7	949.7	2.07	1.78
35	Promega	30	857.03	Tonsil 3/5	0.812	0.812	8.9	1420	2.06	1.06
36	Promega	30	1038.02	Tonsil 3/6	0.858	0.858	6.7	1502	2.08	1.98
37	Promega	30	277.74	Appendix 1/4	0.522	0.522	2.8	462.1	2.03	1.28
38	Promega	30	232.69	appendix 1/5	0.495	0.495	2.8	442.5	2.02	1.83
39	Promega	30	151.76	Appendix 1/6	0.511	0.511	2.7	248.3	2.05	1.45
40	Promega	30	197.15	Appendix 2/4	0.821	0.821	4.1	325.8	2.08	0.91
41	Promega	30	158.48	Appendix 2/5	0.774	0.774	3.9	290.8	2.05	0.83
42	Promega	30	248.55	Appendix 2/6	0.717	0.717	3.8	430.5	2.08	1.09
43	Promega	30	53.88	Appendix 3/4	0.285	0.285	2.6	147.5	1.97	1.37
44	Promega	30	112.76	Appendix 3/5	0.302	0.302	2.6	277.9	2.03	1.68
45	Promega	30	89.2	Appendix 3/6	0.304	0.304	2.6	265.8	1.99	1.77
46	Promega	30	1132.9	Bcell 1/4	0.789	0.789	4.3	1738	2.04	1.92
47	Promega	30	473.67	Bcell 1/5	0.726	0.726	3.9	942.7	2.02	1.67
48	Promega	30	593.3	Bcell 1/6	0.757	0.757	4.3	2887	1.91	1.75
49	Promega	6	3003.47	Bcell 2/4	0.829	0.829	6.9	1109	2	1.7
50	Promega	30	207.82	Bcell 2/5	0.675	0.675	3.8	355.7	2	0.58
51	Promega	30	405.94	Bcell 2/6	0.706	0.706	4	670.7	1.99	0.92
52	Promega	30	275.6	Bcell 3/4	0.661	0.661	3.6	476	1.99	1.79
53	Promega	30	404.33	Bcell 3/5	0.713	0.713	3.8	693	2	1.64
54	Promega	30	428.1	Bcell 3/6	0.681	0.681	3.7	672	2	1.19
55	Norgen	20	659.94	Tonsil 1/7	0.568	0.568	2.8	1609	2.05	2.01
56	Norgen	20	692.63	Tonsil 1/8	0.52	0.52	2.7	1796	2.07	1.95
57	Norgen	20	698.62	Tonsil 1/9	0.513	0.513	2.7	1799	2.08	1.02
58	Norgen	20	593.21	Tonsil 2/7	0.381	0.381	2.6	1645	2.04	1.86
59	Norgen	20	523.63	Tonsil 2/8	0.322	0.322	2.6	1615	2.04	1.81
60	Norgen	20	533.03	Tosil 2/9	0.502	0.502	2.7	1719	2.05	1.88
61	Norgen	20	695.82	Tonsil 3/7	0.546	0.546	2.8	1748	2.01	1.88
62	Norgen	20	438.5	Tonsil 3/8	0.378	0.378	2.7	1098	1.96	1.86
63	Norgen	20	496.41	Tonsil 3/9	0.417	0.417	2.7	1366	1.99	1.52
64	Norgen	20	219.36	Appendix 1/7	0.232	0.232	2.6	553.4	1.88	0.94
65	Norgen	20	205.45	appendix 1/8	0.2	0.2	2.6	687.3	1.88	0.91
66	Norgen	20	203.07	Appendix 1/9	0.214	0.214	2.6	590.7	1.89	0.97
67	Norgen	20	283.98	Appendix 2/7	0.342	0.342	2.6	756.9	1.9	1.79
68	Norgen	20	265.85	Appendix 2/8	0.307	0.307	2.6	732.7	1.93	1.46
69	Norgen	20	345.25	Appendix 2/9	0.416	0.416	2.6	874	1.98	1.61
70	Norgen	20	185.13	Appendix 3/7	0.185	0.185	2.6	787.1	1.94	0.64
71	Norgen	20	201.78	Appendix 3/8	0.175	0.175	2.6	662.6	1.9	1.29
72	Norgen	20	205.2	Appendix 3/9	0.192	0.192	2.6	733.9	1.97	0.89
73	Norgen	20	302	Bcell 1/7	0.432	0.432	2.8	1274	1.9	1.5
74	Norgen	20	300.65	Bcell 1/8	0.437	0.437	2.9	1416	1.89	1.58
75	Norgen	20	210.79	Bcell 1/9	0.409	0.409	2.8	961.5	1.9	1.59
76	Norgen	20	275.36	Bcell 2/7	0.459	0.459	2.9	823.8	1.87	1.34
77	Norgen	20	220.45	Bcell 2/8	0.403	0.403	2.8	792.4	1.88	0.95
78	Norgen	20	297.22	Bcell 2/9	0.454	0.454	2.9	534.2	1.89	0.85
79	Norgen	20	435.36	Bcell 3/7	0.497	0.497	3.1	775.7	1.86	1.43
80	Norgen	20	460.6	Bcell 3/8	0.496	0.496	3	560.7	1.88	1.37
81	Norgen	20	319.69	Bcell 3/9	0.495	0.495	3	848.4	1.86	1.81
82	Sigma	20	664.93	Tonsil 1/10	0.616	0.616	2.7	1734	2.11	2.02
83	Sigma	20	362.03	Tonsil 1/11	0.658	0.658	3.2	737	2.03	1.77
84	Sigma	20	727.38	Tonsil 1/12	0.634	0.634	3.2	1766	2.1	2.06
85	Sigma	20	640.54	Tonsil 2/10	0.384	0.384	2.6	1786	2	1.9
86	Sigma	20	478.91	Tonsil 2/11	0.576	0.576	2.8	1050	2	1.61
87	Sigma	20	512.84	Tosil 2/12	0.496	0.496	2.7	969.4	2	1.19
88	Sigma	20	856.4	Tonsil 3/10	0.54	0.54	2.7	2407	2	1.34
89	Sigma	20	911.72	Tonsil 3/11	0.515	0.515	2.7	3149	1.88	1.62
90	Sigma	20	792.45	Tonsil 3/12	0.463	0.463	2.7	2663	1.97	1.9
91	Sigma	20	259.05	Appendix 1/10	0.205	0.205	2.6	787.7	1.94	1.71
92	Sigma	20	226.6	appendix 1/11	0.184	0.184	2.6	684.1	1.94	1.68
93	Sigma	20	266.06	Appendix 1/12	0.222	0.222	2.6	765.8	1.94	1.59
94	Sigma	20	238.36	Appendix 2/10	0.297	0.297	2.6	590	1.92	1.74
95	Sigma	20	263.34	Appendix 2/11	0.317	0.317	2.6	708.2	2	1.63
96	Sigma	20	361.54	Appendix 2/12	0.358	0.358	2.6	962	2	1.79
97	Sigma	20	329.37	Appendix 3/10	0.145	0.145	2.6	733.1	1.93	1.7
98	Sigma	20	321.27	Appendix 3/11	0.153	0.153	3.3	794.6	1.95	1.57
99	Sigma	20	181.34	Appendix 3/12	0.162	0.162	3.2	451.6	1.93	1.52
100	Sigma	20	366.32	Bcell 1/10	0.408	0.408	3	792.4	1.9	1.35
101	Sigma	20	376.83	Bcell 1/11	0.423	0.423	3	797.8	1.9	1.19
102	Sigma	20	271.86	Bcell 1/12	0.383	0.383	2.7	827.6	1.9	1.06
103	Sigma	20	226.31	Bcell 2/10	0.392	0.392	2.9	523.4	1.88	1.36
104	Sigma	20	335.7	Bcell 2/11	0.582	0.582	4.2	772.5	1.93	1.67
105	Sigma	20	310.49	Bcell 2/12	0.387	0.387	2.7	685.8	1.89	1.32
106	Sigma	20	448.84	Bcell 3/10	0.43	0.43	3	909.9	1.93	1.6
107	Sigma	20	469.73	Bcell 3/11	0.418	0.418	2.7	1125	1.9	1.33
108	Sigma	20	443.85	Bcell 3/12	0.442	0.442	3	998.2	1.95	1.6
109	Thermofisher	50	351.99	Tonsil 1/13	0.879	0.879	7.8	449.7	1.98	1.62
110	Thermofisher	50	240.82	Tonsil 1/14	0.872	0.872	9.5	541.3	2	1.89
111	Thermofisher	50	201.3	Tonsil 1/15	0.864	0.864	8.9	491.7	1.9	1.47
112	Thermofisher	50	64.88	Tonsil 2/13	0.812	0.812	7.2	171.4	1.99	1.12
113	Thermofisher	50	241.73	Tonsil 2/14	0.832	0.832	8.1	457.9	1.97	1.7
114	Thermofisher	50	265	Tosil 2/15	0.818	0.818	9.3	532.7	1.7	1.09
115	Thermofisher	50	186.16	Tonsil 3/13	0.787	0.787	7.5	521.6	1.93	1.57
116	Thermofisher	50	181.37	Tonsil 3/14	0.764	0.764	10	468.6	1.73	1.15
117	Thermofisher	50	276.22	Tonsil 3/15	0.817	0.817	8.6	446.3	1.97	1.79
118	Thermofisher	50	134.8	Appendix 1/13	0.687	0.687	4.5	332	1.96	1.54
119	Thermofisher	50	213.88	appendix 1/14	0.724	0.724	9.3	549.7	1.7	0.96
120	Thermofisher	50	74.93	Appendix 1/15	0.669	0.669	4.9	105.1	1.9	1.33
121	Thermofisher	50	58.5	Appendix 2/13	0.695	0.695	4.5	301.2	1.6	0.8
122	Thermofisher	50	106.92	Appendix 2/14	0.732	0.732	4.9	268.9	1.9	1.24
123	Thermofisher	50	101.13	Appendix 2/15	0.722	0.722	5.7	268.9	1.9	1.24
124	Thermofisher	50	94.78	Appendix 3/13	0.363	0.363	2.7	246.1	1.97	1.33
125	Thermofisher	50	198.9	Appendix 3/14	0.512	0.512	3.1	177.7	1.9	1.16
126	Thermofisher	50	115.08	Appendix 3/15	0.47	0.47	3	394.7	1.96	1.47
127	Thermofisher	50	65.34	Bcell 1/13	0.49	0.49	4	134.5	1.86	1.46
128	Thermofisher	50	82.82	Bcell 1/14	0.419	0.419	3.1	184.2	1.86	1.39
129	Thermofisher	50	90.29	Bcell 1/15	0.479	0.479	3.3	233.9	1.87	67
130	Thermofisher	50	23.02	Bcell 2/13	0.476	0.476	3.2	26.5	1.77	0.67
131	Thermofisher	50	17.5	Bcell 2/14	0.483	0.483	3.4	61.55	1.74	0.5
132	Thermofisher	50	128.74	Bcell 2/15	0.459	0.459	3.1	254.3	1.86	1.45
133	Thermofisher	50	70.05	Bcell 3/13	0.497	0.497	3.5	137.5	1.78	0.99
134	Thermofisher	50	69.37	Bcell 3/14	0.494	0.494	3.5	168	1.85	0.96
135	Thermofisher	50	31.59	Bcell 3/15	0.301	0.301	2.7	276.2	1.63	0.75
136	Qiagen all prep	14	943.92	Tonsil 1/16	0.583	0.583	2.8	2037	2.09	1.82
137	Qiagen all prep	5	2710.72	Tonsil 1/17	0.76	0.76	5.2	2240	2.08	1.95
138	Qiagen all prep	5	2673.03	Tonsil 1/18	0.771	0.771	5.3	2474	2.08	1.96
139	Qiagen all prep	14	475.02	Tonsil 2/16	0.241	0.241	2.6	1216	2.08	1.85
140	Qiagen all prep	14	407.49	Tonsil 2/17	0.205	0.205	2.6	1159	2.07	1.65
141	Qiagen all prep	14	405.05	Tosil 2/18	0.24	0.24	2.6	917.1	2.07	1.87
142	Qiagen all prep	14	297.78	Tonsil 3/16	0.201	0.201	2.6	802.6	2.02	0.152
143	Qiagen all prep	14	197.16	Tonsil 3/17	0.206	0.206	2.6	462.4	1.99	0.64
144	Qiagen all prep	14	325.7	Tonsil 3/18	0.23	0.23	2.6	885.6	1.99	1.49
145	Qiagen all prep	14	8.44	Appendix 1/16	0.167	0.167	2.7	56.19	1.79	0.492
146	Qiagen all prep	14	8.98	appendix 1/17	0.095	0.095	2.6	34.73	1.9	0.2
147	Qiagen all prep	14	5.68	Appendix 1/18	0.159	0.159	2.6	21.13	1.84	0.35
148	Qiagen all prep	14	3.53	Appendix 2/16	0.025	0.025		16.25	1.83	0.23
149	Qiagen all prep	14	5.29	Appendix 2/17	0.105	0.105	2.5	27.75	2.3	0.06
150	Qiagen all prep	14	0.74	Appendix 2/18	-0.997			8	2.16	0.14
151	Qiagen all prep	14	7.63	Appendix 3/16	0.107	0.107	2.7	32.15	1.83	1.09
152	Qiagen all prep	14	8.08	Appendix 3/17	0.039	0.039	2.5	41.73	1.87	0.71
153	Qiagen all prep	14	17.32	Appendix 3/18	0.096	0.096	2.6	99.86	1.82	0.59
154	Qiagen all prep	14	265.38	Bcell 1/16	0.363	0.363	2.7	603.4	1.86	1.76
155	Qiagen all prep	14	399.6	Bcell 1/17	0.401	0.401	2.7	1246	1.95	1.38
156	Qiagen all prep	14	489.42	Bcell 1/18	0.421	0.421	2.7	1286	2.01	1.06
157	Qiagen all prep	14	409.12	Bcell 2/16	0.452	0.452	2.8	1065	1.97	1.29
158	Qiagen all prep	14	335.68	Bcell 2/17	0.413	0.413	2.7	841	1.96	0.49
159	Qiagen all prep	14	20.14	Bcell 2/18	0.22	0.22	2.5	45.85	1.92	1.11
160	Qiagen all prep	14	171.05	Bcell 3/16	0.436	0.436	2.7	376	1.95	1.16
161	Qiagen all prep	14	479.23	Bcell 3/17	0.452	0.452	2.7	1471	1.95	1.66
162	Qiagen all prep	14	505.87	Bcell 3/18	0.513	0.513	2.9	1481	1.96	1.46
163	Roche	25	59	Tonsil 1/19	0.908	0.908	6.1	112.9	2	1.68
164	Roche	25	29.69	Tonsil 1/20	0.871	0.871	5.5	110.7	1.76	0.62
165	Roche	25	74.99	Tonsil 1/21	0.934	0.934	6.3	133.8	1.99	0.58
166	Roche	25	299.98	Tonsil 2/19	0.919	0.919	5.7	588.5	1.97	2
167	Roche	25	413.04	Tonsil 2/20	0.89	0.89	5.6	1157	2	2
168	Roche	25	394.88	Tosil 2/21	0.908	0.908	6	786.3	2	2
169	Roche	25	120.4	Tonsil 3/19	0.819	0.819	4.7	437	1.9	0.81
170	Roche	25	420.24	Tonsil 3/20	0.929	0.929	6.6	1100	1.99	2.15
171	Roche	25	155.06	Tonsil 3/21	0.909	0.909	6.8	780.6	1.98	2.15
172	Roche	25	34.03	Appendix 1/19	0.829	0.829	4.5	106.9	1.9	1.29
173	Roche	25	26.67	appendix 1/20	0.59	0.59	5.9	79.58	1.9	1.32
174	Roche	25	109.41	Appendix 1/21	0.66	0.66	7	204.1	1.96	1.64
175	Roche	25	84.62	Appendix 2/19	0.845	0.845	6.3	225.3	1.99	1.49
176	Roche	25	266.62	Appendix 2/20	0.889	0.889	6	548	1.9	2
177	Roche	25	197.66	Appendix 2/21	0.877	0.877	5.5	408.5	2	1.96
178	Roche	25	220.17	Appendix 3/19	0.736	0.736	4.1	440	1.9	0.75
179	Roche	25	278.03	Appendix 3/20	0.763	0.763	4.9	689.9	1.9	1.22
180	Roche	25	84.42	Appendix 3/21	0.716	0.716	3.6	418.7	1.9	1.01
181	Roche	25	100.65	Bcell 1/19	0.763	0.763	4.8	275.5	1.8	0.54
182	Roche	25	199.41	Bcell 1/20	0.79	0.79	4.9	564.8	1.84	1.13
183	Roche	25	163.77	Bcell 1/21	0.698	0.698	4.2	370.6	1.94	1.15
184	Roche	25	122.72	Bcell 2/19	0.676	0.676	4.2	364.1	1.77	0.43
185	Roche	25	340.25	Bcell 2/20	0.812	0.812	6.3	1643	1.97	1.5
186	Roche	25	238.41	Bcell 2/21	0.795	0.795	4.8	449.5	1.92	1.01
187	Roche	25	306.75	Bcell 3/19	0.792	0.792	5.4	731.9	1.94	1.75
188	Roche	25	241.8	Bcell 3/20	0.816	0.816	4.9	429.9	1.97	1.4
189	Roche	25	261.31	Bcell 3/21	0.818	0.818	5.8	411.4	1.97	1.21
